# Distribution of age at natural menopause, age at menarche, menstrual cycle length, height and BMI in BRCA1 and BRCA2 pathogenic variant carriers and non-carriers: Results from EMBRACE

**DOI:** 10.1101/2025.02.12.25321672

**Authors:** Nasim Mavaddat, Debra Frost, Emily Zhao, Daniel R Barnes, Munaza Ahmed, Julian Barwell, Angela F Brady, Paul Brennan, Hector Conti, Jackie Cook, Harriet Copeland, Rosemarie Davidson, Alan Donaldson, Emma Douglas, David Gallagher, Rachel Hart, Louise Izatt, Zoe Kemp, Fiona Lalloo, Zosia Miedzybrodzka, Patrick J Morrison, Jennie E. Murray, Alex Murray, Hannah Musgrave, Claire Searle, Lucy Side, Katie Snape, Vishakha Tripathi, Lisa Walker, Stephanie Archer, D. Gareth Evans, Marc Tischkowitz, Antonis C Antoniou, Douglas F. Easton

## Abstract

**Background:** Carriers of germline pathogenic variants (PVs) in the BRCA1 and BRCA2 genes are at higher risk of developing breast and ovarian cancer than the general population. It is unclear if these PVs influence other breast or ovarian cancer risk factors, including age at menopause (ANM), age at menarche (AAM), menstrual cycle length, BMI or height. There is a biological rationale for associations between BRCA1 and BRCA2 PVs and reproductive and anthropomorphic traits, for example involving DNA damage and repair mechanisms. The evidence for or against such associations is limited.

**Methods:** We used data on 3,046 BRCA1 and 3,264 BRCA2 PV carriers, and 2,857 non-carrier female relatives of PV carriers from the Epidemiological Study of Familial Breast Cancer (EMBRACE). Associations between ANM and PV carrier status was evaluated using linear and Cox regression models allowing for censoring. AAM, menstrual cycle length, BMI, and height in carriers and non-carriers were compared using linear and multinomial logistic regression. Analyses were adjusted for potential confounders, and weighted analyses carried out to account for non-random sampling with respect to cancer status.

**Results:** No statistically significant difference in ANM between carriers and non-carriers was observed in analyses accounting for censoring. Linear regression effect sizes for ANM were - -0.002 (95%CI: -0.401, 0.397) and -0.172 (95%CI: -0.531, 0.188), for BRCA1 and BRCA2 PV carriers respectively, compared with non-carrier women. The distributions of AAM, menstrual cycle length and BMI were similar between PV carriers and non-carriers, but BRCA1 PV carriers were slightly taller on average than non-carriers (0.5cm difference, p=0.003).

**Conclusion:** Contrary to previous reports, we found no evidence that BRCA1 or BRCA2 PV are associated with hormonal or anthropometric factors, except for a weak association with height. These results inform the incorporation of risk factors into multifactorial cancer risk prediction algorithms.
