## Supplemental Tables 1-7 for "Distribution of age at natural menopause, age at menarche, menstrual cycle length, height and BMI in BRCA1 and BRCA2 pathogenic variant carriers and non-carriers: Results from EMBRACE"

### Sheet: STable 1
STable 1: Characteristics of BRCA1 and BRCA2 PV carriers and non-carriers in EMBRACE
	BRCA1 carriers	BRCA2 carriers	Non-carriers
	N = 3,046	N = 3,264	N = 2,857
Age at interview (years)	46 (13); 45 (19)	48 (13); 48 (20)	46 (14); 45 (20)
Age at interview (years) categories
<30	358 (12%)	281 (8.6%)	390 (14%)
30-39	752 (25%)	686 (21%)	672 (24%)
40-49	818 (27%)	835 (26%)	705 (25%)
50-59	647 (21%)	758 (23%)	585 (20%)
60+	471 (15%)	704 (22%)	505 (18%)
Birth cohort (year) a
<1940	110 (3.6%)	144 (4.4%)	125 (4.4%)
1940-1949	369 (12%)	431 (13%)	323 (11%)
1950-1959	604 (20%)	739 (23%)	608 (21%)
1960-1969	833 (27%)	861 (26%)	779 (27%)
1970-1979	618 (20%)	604 (19%)	502 (18%)
>=1980	512 (17%)	485 (15%)	520 (18%)
Age at menarche (years)	12.97 (1.56) ;13.00 (2.00)	12.90 (1.51); 13.00 (2.00)	12.94 (1.53); 13.00 (2.00)
Unknown age at menarche (N)	35	24	25
Age at menarche (years) categories
<12 years	556 (18%)	634 (20%)	552 (19%)
12-14 years	1,996 (66%)	2,151 (66%)	1,859 (66%)
>=15 years	459 (15%)	455 (14%)	421 (15%)
Unknown	35	24	25
Height (m)	1.641 (0.07) ;1.63 (0.08)	1.639 (0.07); 1.63 (0.08)	1.636 (0.07) ;1.63 (0.09)
Unknown height (N)	6	7	6
BMI at interview (kg)	25.6 (5.3); 24.6 (6.4)	25.8 (5.4); 24.6 (6.2)	25.7 (5.4); 24.6 (6.1)
Unknown BMI (N)	26	22	30
BMI at age 18 (kg)	21.49 (3.28); 20.99 (3.38)	21.46 (3.20); 20.91 (3.37)	21.55 (3.41); 20.99 (3.49)
Unknown BMI age 18 (N)	109	101	101
Menopausal status (y/n)
Premenopausal	2,667 (88%)	2,618 (80%)	2,212 (77%)
Menopausal	379 (12%)	646 (20%)	645 (23%)
Age at menopause (years)	50.04 (4.36); 51 (5)	50.55 (4.31); 51 (5)	50.77 (3.85); 51 (5)
Age at RRSO	46 (40, 52)	48 (43, 56)	45 (40, 50)
RRSO at censoring (N)	310	228	157
Interval between menarche and menopause or censoring (years)
mean, sd, median, iqr	26.2 (8.5); 26.4 (13.1)	28.3 (8.6); 28.8 (12.8)	28.0 (9.4); 28.9 (15)
Interval between menarche and menopause in menopausal women (years)
mean, sd, median, iqr	36.9 (4.5); 38 ( 5.5)	37.6 (4.6); 38 (6)	37.7 (4); 38 (5.5)
range	(13.5 - 45.0)	(16 - 45)	(23 - 45)
(0,30]	35 (9%)	55 (9%)	36 (6%)
(30,35]	80 (21%)	117 (18%)	122 (19%)
(35,40]	179 (47%)	276 (43%)	309 (48%)
(40,45]	83 (22%)	194 (30%)	175 (27%)
Menstrual cycle regularity
Always regular	1612 (53%)	1807 (56%)	1521 (54%)
Usually regular	1064 (35%)	1125 (35%)	966 (34%)
Never regular	348 (12%)	312 (10%)	348 (12%)
Missing	22	20	22
Menstrual cycle length (categories) among women reporting "always regular" or "usually regular" cycles
<26 days	337 (13%)	362 (13%)	325 (14%)
26 - 27 days	231 (9%)	263 (9%)	225 (9%)
>= 28 days	1988 (78%)	2191 (78%)	1839 (77%)
Missing cycle length (N)	104	105	86
Parity
Nulliparous	672 (22%)	665 (20%)	696 (24%)
1 live birth	498 (16%)	521 (16%)	450 (16%)
2 live births	1,179 (39%)	1,308 (40%)	1,076 (38%)
3+ live births	697 (23%)	770 (24%)	635 (22%)
Age at first birth (years) categories
<20	332 (14%)	342 (13%)	350 (16%)
20-24	717 (30%)	811 (31%)	721 (33%)
25-29	769 (32%)	834 (32%)	663 (31%)
30-34	403 (17%)	446 (17%)	315 (15%)
>=35	152 (6.4%)	164 (6.3%)	111 (5.1%)
Unknown Pregnancy Age	673	667	697
1 Mean (SD); Median (IQR); n (%)
a For the main analyses birth cohorts after 1960 were combined

### Sheet: STable 2
STable 2. First event experienced by BRCA1, BRCA2 PV carriers and non-carriers in women designated as pre-menopausal or having experienced natural menopause
	Gene/carrier status
	BRCA1 carriers	BRCA2 carriers	Non-carriers
	N = 3,046	N = 3,264	N = 2,857
Premenopausal
RRSO	307	226	154
Age periods stopped	242	325	280
Breast cancer	1002	916	53
Ovarian cancer	81	35	4
Deathb	1	0	0
Other cancer	82	93	65
Peritoneal cancer	4	2	0
FallTube cancer	1	1	0
Interview	947	1020	1656
Total	2667	2618	2212
Menopausal (Natural menopause)
RRSOa	0	0	0
Age periods stopped	327	552	553
Breast cancer	1	0	0
Ovarian cancer	0	0	0
Death	0	0	0
Other cancer	0	1	0
Peritoneal cancer	0	0	0
FallTube cancer	0	0	0
Interview	0	0	0
Age 55	51	93	92
Total	379	646	645
aRRSO age same as age periods stopped for 9 women (three BRCA1, three BRCA2 and three non-carriers) after the one year had been added) but reason given is natural menopause or reaching age 55, therefore included as having experienced natural menopause
b one person has age at death recorded 3 month prior to age at interview; cause of death is unknown/ill-defined, no cancer recorded

### Sheet: STable 3
STable 3: Computed weights in EMBRACE, assuming UK BRCA1 and BRCA2 PV carrier incidence rates a
Age category	External average incidences	BC (N)	Affected PYRS	Weights for affected women	Unaffected (N)	Unaffected PYRS	Weights for unaffected women
BRCA1 PV carriers
18-24	0.001	10	51.15	1.683	142	640.98	0.952
25-29	0.005	102	319.05	0.643	194	517.87	1.188
30-34	0.011	243	628	0.534	245	584.67	1.462
35-39	0.016	285	681.82	0.517	252	615.43	1.546
40-44	0.022	263	619.81	0.557	217	502.08	1.537
45-49	0.03	200	453.02	0.67	180	448.6	1.366
50-54	0.033	119	266.58	0.786	142	326.29	1.18
55-59	0.033	70	162.55	0.801	127	284.07	1.11
60-64	0.032	26	64.9	1.222	93	235.27	0.938
65-69	0.03	23	56.43	0.569	63	134.48	1.157
70-79	0.024	5	24.03	0.783	45	140.04	1.024
Total all ages		1346			1700
BRCA2 PV carriers
18-24	0	7	28.19	1.506	116	515.51	0.969
25-29	0.002	46	133.15	0.797	154	423.69	1.061
30-34	0.006	148	404.38	0.512	237	575.48	1.305
35-39	0.009	233	622.61	0.46	278	635.47	1.452
40-44	0.014	287	697.61	0.437	246	600.07	1.657
45-49	0.018	272	650.18	0.426	194	458.6	1.805
50-54	0.022	171	390.49	0.549	163	381.88	1.473
55-59	0.026	115	264.17	0.64	160	398.35	1.259
60-64	0.025	76	161.73	0.564	113	270.69	1.294
65-69	0.017	28	55	0.499	113	241.88	1.124
70-79	0.012	18	52.86	0.335	89	409.78	1.135
Total all ages		1401			1863
PYRS, person years; BC, breast cancers in EMBRACE; N, number; BC (N) number of breast cancers diagnosed at interview.
a 158 BRCA1 PV carriers, 125 BRCA2 PV carriers and 27 non-carriers underwent prophylactic bilateral mastectomy and had no breast cancer diagnosis prior to interview
Note: 150 non-carriers were diagnosed with BC at interview

### Sheet: STable 4
STable 4: Breast cancer incidences for BRCA1 and BRCA2 PV carriers by age category and birth cohort
Age category	Birth cohort	BRCA1 PV carriers	BRCA2 PV carriers
18-24	<1920	0.000472157	0.000275357
25-29	<1920	0.0029371	0.0014513
30-34	<1920	0.00765642	0.00375342
35-39	<1920	0.0116312	0.00670848
40-44	<1920	0.0152706	0.00958994
45-49	<1920	0.0177396	0.0109063
50-54	<1920	0.01765	0.0115658
55-59	<1920	0.0175241	0.0138812
60-64	<1920	0.017347	0.0135078
65-69	<1920	0.0169264	0.00941888
70-79	<1920	0.0169784	0.00889489
18-24	1920-1929	0.000472186	0.000275371
25-29	1920-1929	0.00294638	0.0014558
30-34	1920-1929	0.00770772	0.00377888
35-39	1920-1929	0.0119394	0.00688922
40-44	1920-1929	0.0165197	0.0103733
45-49	1920-1929	0.0199077	0.0122389
50-54	1920-1929	0.0194777	0.0127557
55-59	1920-1929	0.0195485	0.0155025
60-64	1920-1929	0.0208895	0.0162415
65-69	1920-1929	0.0208338	0.0115971
70-79	1920-1929	0.0203777	0.0106629
18-24	1930-1939	0.000480957	0.000280457
25-29	1930-1939	0.00298402	0.00147444
30-34	1930-1939	0.00807548	0.00396166
35-39	1930-1939	0.0128429	0.00741068
40-44	1930-1939	0.0171821	0.0107903
45-49	1930-1939	0.0207737	0.0127695
50-54	1930-1939	0.0236587	0.0155415
55-59	1930-1939	0.0268358	0.0212846
60-64	1930-1939	0.0272095	0.0211991
65-69	1930-1939	0.0252315	0.0140719
70-79	1930-1939	0.0232151	0.0121372
18-24	1940-1949	0.000512371	0.000297957
25-29	1940-1949	0.0034569	0.00170796
30-34	1940-1949	0.00871008	0.00426704
35-39	1940-1949	0.0129421	0.00746598
40-44	1940-1949	0.0184065	0.0115566
45-49	1940-1949	0.0263479	0.0161912
50-54	1940-1949	0.0318439	0.0209039
55-59	1940-1949	0.0331299	0.0262411
60-64	1940-1949	0.0332275	0.0258551
65-69	1940-1949	0.0311944	0.0174103
70-79	1940-1949	0.0254403	0.0132417
18-24	1950-1959	0.000587229	0.000341914
25-29	1950-1959	0.00366032	0.00180904
30-34	1950-1959	0.00959382	0.00470462
35-39	1950-1959	0.0149131	0.00860408
40-44	1950-1959	0.0208086	0.0130658
45-49	1950-1959	0.0285283	0.0175324
50-54	1950-1959	0.0327148	0.0214564
55-59	1950-1959	0.0326006	0.0258129
60-64	1950-1959	0.0329428	0.0256122
65-69	1950-1959	0.0316223	0.0176441
70-79	1950-1959	0.0256445	0.0133418
18-24	1960-1969	0.0006445	0.0003743
25-29	1960-1969	0.004339	0.0021444
30-34	1960-1969	0.0109097	0.0053455
35-39	1960-1969	0.0162422	0.00936858
40-44	1960-1969	0.0230345	0.0144624
45-49	1960-1969	0.0315869	0.0194133
50-54	1960-1969	0.0345491	0.0226409
55-59	1960-1969	0.0331785	0.0262628
60-64	1960-1969	0.0330782	0.0257231
65-69	1960-1969	0.0316379	0.017653
70-79	1960-1969	0.025646	0.0133424
18-24	1970-1979	0.000744871	0.000433529
25-29	1970-1979	0.00445982	0.00220602
30-34	1970-1979	0.010958	0.00536966
35-39	1970-1979	0.0166275	0.00959332
40-44	1970-1979	0.0239682	0.0150485
45-49	1970-1979	0.0324896	0.0199688
50-54	1970-1979	0.0348115	0.0228069
55-59	1970-1979	0.0331677	0.0262538
60-64	1970-1979	0.0330714	0.0257174
65-69	1970-1979	0.0316379	0.017653
70-79	1970-1979	0.025646	0.0133424
18-24	1980+	0.000810786	0.000471271
25-29	1980+	0.00507442	0.00250978
30-34	1980+	0.0120165	0.00588336
35-39	1980+	0.0171948	0.00991464
40-44	1980+	0.0241267	0.0151483
45-49	1980+	0.0325409	0.0200004
50-54	1980+	0.0348209	0.0228127
55-59	1980+	0.0331677	0.0262538
60-64	1980+	0.0330714	0.0257174
65-69	1980+	0.0316379	0.017653
70-79	1980+	0.025646	0.0133424
Individuals were weighted such that the observed breast cancer incidence rates were consistent with established age-specific incidence rates and relative risk estimates for BRCA1 and BRCA2 PV carriers (31,32) and https://www.medrxiv.org/content/10.1101/2024.04.18.24305970v2

### Sheet: STable 5
STable 5: Hazard Ratio for menopause status (yes/no) in BRCA1 and BRCA2 PV carriers vs non-carriers
	BRCA1 PV carriers				BRCA2 PV carriers
	HR	L95CI	U95CI	p.value	HR	L95CI	U95CI	p.value
+ Birth cohort	0.988	0.878	1.112	0.845	0.998	0.902	1.104	0.968
+ Birth cohort a	1.001	0.888	1.128	0.985	0.996	0.9	1.102	0.931
+Parity+AFB+BMI+AAM a	1.004	0.89	1.133	0.951	0.995	0.898	1.102	0.92
+Parity+AFB+BMI18+AAM a	1.001	0.886	1.13	0.988	0.994	0.896	1.102	0.906
+Parity+AFB b	0.981	0.864	1.114	0.772	0.979	0.878	1.092	0.706
AAM, age at menarche; AFB, age at first birth; BMI, Body Mass Index at baseline, BMI18, BMI at age 18 years
Cox regression was carried out as described in the Methods. Analyses were carried out clustering for family membership and robust confidence intervals reported.
a only among women with no missing information on AFB, parity or BMI, Parity and AFB treated as categorical variables
b only among parous women with information on AFB, AFB considered as a continous variable

### Sheet: STable 6
STable 6: Association between age at menarche, height, and BMI at age at interview or BMI at age 18 years and BRCA1 and BRCA2 PV carrier vs non-carrier status - unweighted analyses
	BRCA1 PV carriers				BRCA2 PV carriers
	estimate	L95CI	U95CI	p.value	estimate	L95CI	U95CI	p.value
Trait
AAM (years)
+Birth cohort (finer)	0.0341073	-0.0461677	0.114382	0.404922	-0.0431533	-0.120009	0.0337025	0.271067
+Birth cohort (finer)+BMI18	0.032467	-0.0474787	0.112413	0.425985	-0.0468935	-0.123322	0.0295345	0.229097
+Birth cohort (finer)+BMI18+height	0.0264398	-0.053553	0.106433	0.517036	-0.052412	-0.128817	0.0239933	0.178755
height (m)
+Birth cohort (finer)	0.0044618	0.000952759	0.00797083	0.0127073	0.00370274	0.000254134	0.00715134	0.0353483
+Birth cohort (finer) +AAM+Parity+AFB a	0.00388886	0.000396992	0.00738073	0.0290575	0.0033203	-0.000109061	0.00674966	0.057742
+Birth cohort (finer) +BMI18+AAM+Parity+AFB a	0.00340941	-0.000107524	0.00692635	0.0574251	0.0028956	-0.000549248	0.00634045	0.0994459
BMI (kg)
+Birth cohort (finer)	-0.104966	-0.382376	0.172445	0.458263	0.0443848	-0.234641	0.32341	0.755176
+Birth cohort (finer)+AAM+height+Parity+AFB a	-0.00806457	-0.278807	0.262678	0.953437	0.118471	-0.153637	0.390579	0.393413
BMI at age 18 (kg)
+Birth cohort (finer)	-0.0577818	-0.233613	0.11805	0.519458	-0.0406927	-0.208985	0.127599	0.635507
+Birth cohort (finer)+AAM+height	-0.0219273	-0.193643	0.149788	0.80234	-0.0395654	-0.204059	0.124928	0.637283
AAM, Age at menarche; all analyses adjusted for birth cohort (<1940, 1940-1949,1950-1959, 1960-1969, 1970-1979, >=1980); BMI, Body Mass Index at baseline, BMI18, BMI at age 18 years; AFB, Age at first birth
a Only women with no missing information on age at menarche, BMI, height and parity were included in the analyses; Parity and AFB treated as categorical variables

### Sheet: STable 7
First PI	Second PI	Trust
Alan Donaldson		University Hospitals Bristol NHS Foundation Trust, Clinical Genetics, St Michales Hospital
Alex Murray		All Wales Medical Genomics Service, Cardiff.
Angela Brady		London North West Healthcare NHS Trust, North West Ragional Genetics Service
Claire Searle		Nottingham University Hospitals NHS Trust, Clinical Genetics Service, Cit Hospital Campus
David Gallagher		Trinity St Jame's Cancer Institute, Cancer Genetics Service
Farah Kanani		Birmingham Women's Health Care NHS Trust, West Midlands Regional Genetics Service
Gareth Evans	Fiona Lalloo	Manchester University NHS Fondation Trust, Manchester Centre for Genomic Medicine, St Mary's Hospital
Hannah Musgrave		The Leeds Teaching Hospital NHS Trust, Yorkshire Regional Genetics Service
Harriet Copeland		Royal Devon University Healthcre NHS Foundation Trust, Clinical Genetics Dept
Hector Conti		All Wales Medical Genomics Service, Cardiff.
Jackie Cook		Sheffield Children's NHS Foundation Trust, Sheffield Clinical Gentics Service
Jennie Murray		The Lothian University Hospitals NHS Trust, South East of Scotland Clinical Genetic Service
Julian Barwell		University Hospitals of Leicester NHS Trust, Dept of Clinical Genetics, Leicester Royal Infirmary
Katie Snape		South West Thames Regional Genetics Service, St Georges University of London
Lisa Walker		Oxford University Hospitals NHS Foundation Trust, Oxford Regional Genetics Service
Louise Izatt	Vishakha Tripathi	Guy's and St Thomas' NHS Foundation Trust, Genetics Research Team, Guys Hospital
Lucy Side		University Hospital Southampton NHS Foundation Trust, Wessex Clinical Genetics Service
Marc Tischkowitz		Cambridge University Hospitals NHS Foundation Trust, East Anglian Medical Henetics Service, Addenbrookes Hospital
Munaza Ahmed		Great Ormond Street NHS Hospital for Children NHS Foundation Trust, North East Thames Regional Genetics
Patrick Morrison		Belfast Health and Social Care Trust, Clinical Genetics Service
Paul Brennan		The Newcastle upon Tyne Hospitals NHS Foundation Trust, Northern Genetics Service
Rachel Hart		Liverpool Women's NHS Foundation Trust, Liverpool Centre for Genomic Medicine
Rosemarie Davidson		NHS Greater Glasgow and Clyde, West of Scotland Genetics Services
Zoe Kemp		The Royal Marsden NHS Foundation Trust, Royal Marsden Clinical Genetics Unit
Zosia Miedzybrodzka		NHS Grampian, North of Scotland Regional Genetics Service
STable 7: Full list of Embrace Trusts and Principal Investigators (PIs)
